# Ultra-sensitive Mapping of Cell-free DNA-derived Methylomes Reveals Brain-specific Epigenetic Alterations Implicated in Alzheimer’s Disease

**DOI:** 10.64898/2026.10.24.26366278

**Authors:** Xiaolong Cui, Alana V. Beadell, Shinya Tasaki, Ana W. Capuano, Zhou Zhang, Lu Gao, Brian C.-H. Chiu, Chuan He, David A. Bennett, Zoe Arvanitakis, Wei Zhang

## Abstract

DNA cytosine modifications play a crucial role in gene regulation that underlies the pathogenesis of complex diseases such as Alzheimer’s disease (AD). Using LABS (<u>L</u>inear <u>A</u>mplification-based <u>B</u>isulfite <u>S</u>equencing), an ultra-sensitive linear amplification-based low-input whole-genome methylation profiling method, we demonstrated the feasibility of detecting altered methylation features in serum-derived cell-free DNA (cfDNA) between a set of age- and sex-matched pathologically-defined participants with AD and non-AD controls, from the Rush Memory and Aging Project. These blood methylation changes were further linked to brain-specific epigenetic alterations implicated in AD. These findings support cfDNA methylome profiling as a promising non-invasive tool for AD biomarker discovery and research.
