## supplemental table 1 for "Ultra-sensitive Mapping of Cell-free DNA-derived Methylomes Reveals Brain-specific Epigenetic Alterations Implicated in Alzheimer’s Disease"

### Sheet: Sheet1
Table S1. Demographic information of all patients
	non-AD	AD
Number of samples	15	17
Sex (male%)	0.6	0.529412
Age at blood draw	87.1 ± 3.9	87.0 ± 3.9
Age at death	89.0 ± 3.7	89.4 ± 3.3
Post-college (%)	0.533333	0.176471
